# Targeting multicopy prophage genes for the differential diagnosis of Lyme disease

**DOI:** 10.1101/2020.12.02.20241687

**Authors:** Jinyu Shan, Ying Jia, Louis Teulières, Faizal Patel, Martha R.J. Clokie

## Abstract

The successful treatment of Lyme disease (LD) requires an accurate diagnostic test; however, most tests are insensitive and unspecific. To overcome these challenges, we developed and validated an internally-controlled quantitative PCR (Ter-qPCR) that targets the multicopy terminase large subunit (*terL*) gene encoded by prophages that are only found in LD-causing bacteria. The *terL* protein helps phages pack their DNA. Strikingly, the detection limit of the Ter-qPCR was analytically estimated to be 22 copies and one bacterial cell in bacteria spiked blood. Furthermore, significant quantitative differences in terms of the amount of *terL* detected in healthy individuals and patients with either early or late disease. Together, the data suggests that the prophage-targeting PCR has significant power to provide a differential diagnosis for LD. Prophage encoded markers are prevalent in many other pathogenic bacteria rendering this approach highly applicable to bacterial identification in general, potentially revolutionising the detection of disease.
