## Supplementary material for "Targeting multicopy prophage genes for the differential diagnosis of Lyme disease": Summary of copy numbers

### Sheet: Sheet1
Supplementary Table: Copy numbers determined from 78 individuals using the Ter-qPCR. A: Four DNA samples were obtained from one individual, two from the whole blood and two from the serum. Triplicate qPCR was applied to each DNA sample. Therefore, there were 12 Ter-qPCR data (six from whole blood, six from serum) expressed in copy numbers according to the standard curve for an individual. Average…
A:
			Whole blood-I			Whole blood-II					Serum-I			Serum-II
Serial	LD stage	DNA-1	DNA-2	DNA-3	DNA-4	DNA-5	DNA-6	Average	SD	DNA-1	DNA-2	DNA-3	DNA-4	DNA-5	DNA-6	Average	SD
1	Early	2.5	4.2	0	1.3	4.9	0	2.15	2.09069	0	0	0	0	0	0	0	0
9	Early	7.9	0	0	0	0	0	1.31667	3.22516	3.6	7.6	0	0	0	0	1.86667	3.15637
10	Early	4.3	7.6	0	0	0	0	1.98333	3.24494	5	6.9	0	2.4	0	0	2.38333	2.97618
11	Early	0.8	0	0	0	0	0	0.133333	0.326599	0	0	0	0	0	0	0	0
16	Early	4.7	0	0	0	0	0	0.783333	1.91877	3.7	0	0	0	0	0	0.616667	1.51052
46	Early	3	8.6	4.7	0.8	0.9	0	3	3.24037	0	0	0	0	0	0	0	0
72	Early	4	2.8	4.2	18.9	5.3	0	5.86667	6.63737	5.6	6.1	8.3	3.1	0	0	3.85	3.40984
75	Early	1.4	1.9	0	0	0	0	0.55	0.866603	0	0	0	0	0	0	0	0
14	Early	0	0	0	0	0	0	0	0	0	0	0	0	0	0	0	0
17	Early	11.8	0	0	0	0	0	1.96667	4.81733	0	0	0	0	0	0	0	0
20	Early	0	0	0	0	0	0	0	0	0	0	0	0	0	0	0	0
21	Early	6.7	0	0	14.2	0	0	3.48333	5.89455	2.1	0	0	0	0	0	0.35	0.857321
23	Early	25.2	22.2	8.5	4.9	0	0	10.1333	11.0275	2.2	2.1	0	0	0	0	0.716667	1.11071
3	Healthy	0	0	0	0	0	0	0	0	1	2.6	1.7	0	0	0	0.883333	1.09255
4	Healthy	2.4	4.5	0	0	0	0	1.15	1.90132	1.9	1.2	1.8	1	2.2	0	1.35	0.799375
5	Healthy	2.6	0	0	0	0	0	0.433333	1.06145	0.3	2	0	0	0	0	0.383333	0.801041
8	Healthy	0	0	0	0	0	0	0	0	0	0	0	0	0	0	0	0
18	Healthy	2.4	0	0	2.4	0	0	0.8	1.23935	2.2	0	0	0	0	0	0.366667	0.898146
19	Healthy	0	0	0	0	0	0	0	0	2.6	1.5	0	2.8	0	0	1.15	1.33529
22	Healthy	2.6	0	0	4.3	0	0	1.15	1.86091	0	0	0	0	0	0	0	0
24	Healthy	0	0	0	0	0	0	0	0	1.4	0	0	0	0	0	0.233333	0.571548
28	Healthy	3	2	0	0	0	0	0.833333	1.32916	5.4	0	0	2.5	0	0	1.31667	2.23644
29	Healthy	2.3	0	0	2.1	0	0	0.733333	1.13783	2.5	0	0	3.7	0.7	0	1.15	1.58082
38	Healthy	2.4	0	0	0	0	0	0.4	0.979796	0.7	0	0	0	0	0	0.116667	0.285774
48	Healthy	2.2	0	0	0	0	0	0.366667	0.898146	1	0	0	0	0	0	0.166667	0.408248
50	Healthy	0	0	0	0	0	0	0	0	0	0	0	0	0	0	0	0
51	Healthy	2.5	2.1	3.8	1.8	5.1	4.3	3.26667	1.32765	1.1	3.5	2.4	4.1	2.4	3.3	2.8	1.06207
53	Healthy	3.2	4.4	0	3.4	7.2	0	3.03333	2.7493	3.5	0	0	4	7.1	6.2	3.46667	2.99978
55	Healthy	1.4	1.7	0	0	0	0	0.516667	0.806019	2	0	0	3	1.3	0	1.05	1.27083
58	Healthy	1.6	0	0	1.7	0	0	0.55	0.852643	1.2	0	0	1.7	0	0	0.483333	0.765289
74	Healthy	1.8	0	0	5.5	0	0	1.21667	2.21848	1.6	0	0	1.3	0	0	0.483333	0.754763
76	Healthy	3.1	3.1	0	1.2	0	0	1.23333	1.51877	0.7	1.1	0	0	0	0	0.3	0.481664
77	Healthy	2.2	0	0	0	0	0	0.366667	0.898146	0	0	0	0	0	0	0	0
78	Healthy	7	0	0	0	0	0	1.16667	2.85774	3.8	0	0	0	0	0	0.633333	1.55134
6	Healthy	2.2	0	0	0	0	0	0.366667	0.898146	0	0	0	0	0	0	0	0
7	Healthy	7	0	0	0	0	0	1.16667	2.85774	3.8	0	0	0	0	0	0.633333	1.55134
2	Late	23.7	12.2	22.8	2.9	2.9	2.7	11.2	10.0184	2.2	0	0	2.4	4.2	0	1.46667	1.75119
12	Late	3.1	0	0	0	0	0	0.516667	1.26557	3.7	0	0	0	0	0	0.616667	1.51052
13	Late	2.9	0	0	3	0	0	0.983333	1.5237	0	0	0	0	0	0	0	0
15	Late	2.2	3.5	0	3	0	0	1.45	1.64165	6	0	0	1	0	0	1.16667	2.40139
25	Late	10	2.8	0	5.6	0	0	3.06667	4.06874	18	10	0	0	0	0	4.66667	7.65942
31	Late	2.2	0	0	0	0	0	0.366667	0.898146	1.3	0	0	0	0	0	0.216667	0.530723
32	Late	2.8	1.9	0	0	0	0	0.783333	1.24646	0.3	0	0	0	0	0	0.05	0.122474
34	Late	126.5	97.8	116.4	50.8	44.3	33.1	78.15	40.2747	41.3	47.2	84	15	32.8	31.6	41.9833	23.2952
35	Late	1.1	0	0	0	0	0	0.183333	0.449073	2.3	0	0	2.1	1.9	0	1.05	1.15715
36	Late	0.7	1.1	2.9	4	3.3	5.9	2.98333	1.91877	0.9	0	0	0	0	0	0.15	0.367423
37	Late	4	0	0	0	0	0	0.666667	1.63299	6	0	0	0	0	0	1	2.44949
39	Late	3.4	3.7	5.6	0	0	0	2.11667	2.43837	0	0	0	0	0	0	0	0
40	Late	2.4	0	0	0	0	0	0.4	0.979796	1.3	1.2	0	2.2	0	0	0.783333	0.926103
41	Late	6	4.2	0	3.7	2.8	0	2.78333	2.39534	11.6	3	0	0	0	0	2.43333	4.6483
42	Late	11.9	4.5	10	0	0	0	4.4	5.39815	8.7	20.1	12	0	0	0	6.8	8.32178
43	Late	7.2	9.8	4.9	0	0	0	3.65	4.28847	2	4.6	4.2	0	0	0	1.8	2.16148
44	Late	1.4	0	0	0	0	0	0.233333	0.571548	1.5	0	0	0	0	0	0.25	0.612372
45	Late	2.3	0	0	0	0	0	0.383333	0.938971	0	0	0	0	0	0	0	0
47	Late	0	0	0	0	0	0	0	0	0	0	0	0	0	0	0	0
49	Late	2.9	0	0	3	0	0	0.983333	1.5237	0.5	0	0	1.2	2.2	0	0.65	0.893868
52	Late	5	3	0	0	0	0	1.33333	2.16025	0	0	0	0	0	0	0	0
54	Late	32.4	23.3	17.6	29.1	25.4	16.3	24.0167	6.31298	49	48.1	34.8	3.5	4.8	2	23.7	22.7807
56	Late	5.4	4.6	11	10	6.1	17.6	9.11667	4.89098	12.8	20.2	0	0	0	0	5.5	8.83606
57	Late	11	14.2	6.5	4.4	3.9	7.1	7.85	4.00337	3.1	5.1	2.8	3.2	1.9	6.3	3.73333	1.63544
59	Late	7	33.5	13.5	11.5	8.3	9.9	13.95	9.84921	0	0	0	0	0	0	0	0
60	Late	24.1	16	10.6	19.2	13.2	0	13.85	8.25972	8	2.4	3.3	11.5	5.5	0	5.11667	4.14894
61	Late	7.2	12.4	12.2	1	4.5	6	7.21667	4.4544	4.7	6.6	35	0	0	0	7.71667	13.6629
62	Late	15.2	15.8	11.7	6.2	6	8.6	10.5833	4.33424	4	1.6	6.6	12.8	1.7	0.9	4.6	4.53211
63	late	12.8	11.4	9.2	6.4	15.1	5.5	10.0667	3.73184	2.5	3.1	2.7	1.9	7.3	5.8	3.88333	2.15445
64	Late	3.7	2.5	2.6	0.7	0.9	0.8	1.86667	1.24365	5.5	6.2	1.6	0	0	0	2.21667	2.89027
65	Late	2.7	10.9	3.3	1	0	0	2.98333	4.11311	1.9	2.8	2	2.6	0	0	1.55	1.2486
66	Late	103.4	119.6	94.7	4.1	1.6	3.7	54.5167	56.8585	4.7	1.2	0.7	3	1.6	0	1.86667	1.71309
67	Late	8.6	3.3	0	1.7	0	0	2.26667	3.37382	0.4	0	0	0	1	2	0.566667	0.804156
68	Late	1.9	1.8	0	0.3	0	0	0.666667	0.924482	2.9	0	0	0	0	0	0.483333	1.18392
69	Late	1.6	2.1	1.8	1.2	0	0	1.11667	0.913053	0	0	0	2.1	1.3	0	0.566667	0.913601
70	Late	3.3	6.8	0	0	0	0	1.68333	2.83296	1.6	0	0	0.5	0.5	0	0.433333	0.621825
71	Late	1	0	0	0	0	0	0.166667	0.408248	0	0	0	0	0	0	0	0
73	Late	15.5	9.3	13.8	6.1	0	0	7.45	6.65395	7.4	9.4	14.6	13.2	17.9	4	11.0833	5.09683
79	Late	1	1	0	0	1	0	0.5	0.547723	1.3	0	0	1.8	0	0	0.516667	0.815884
80	Late	0.9	1.7	0	0	0	0	0.433333	0.717403	1.1	0.3	0	0	0	0	0.233333	0.44121
81	Late	0.4	4.4	0	0	0	0	0.8	1.77088	1.2	0	0	0	0	0	0.2	0.489898
82	Late	1.6	1.1	0	2	0	0	0.783333	0.904249	0.4	1	0	0	0	0	0.233333	0.408248
B:
Copy number	Blood		Serum
Individual	Mean	Median	Mean	Median
Early (N=13)	2.4	2	0.8	0
Healthy(N=23)	0.8	0.6	0.6	0.5
Late(N=42)	6.9	1.8	3.3	0.7
